# Dietary risk factors are prospectively associated with depression and anxiety over 3.5 years in mid-to-late adulthood: Findings from the English Longitudinal Study of Ageing

**DOI:** 10.1101/2025.10.30.25339197

**Authors:** Amelia McGuinness, Jasmine Cleminson, Adrienne O’Neil, Wolfgang Marx, Tetyana Rocks, Camille Lassale, Melissa Lane, Rebecca Orr, Gabriela Lugon, Felice Jacka, Deborah N Ashtree

## Abstract

**Objective:** To examine associations between intake of 21 food groups and nutrients and subsequent depression and anxiety in mid-to-late adulthood over 3.5 years.

**Design:** Prospective cohort study.

**Setting:** English Longitudinal Study of Ageing, a nationally representative study of community-dwelling older adults in England.

**Participants:** Adults (≥50 years) with complete dietary data, no prior depression or anxiety, and valid mental health outcomes at follow-up (N=2,754 depression; N=2,885 anxiety).

**Measurements:** Dietary intake was assessed in 2018-2019 using the Oxford WebQ 24-hour recall and categorized according to Global Burden of Disease dietary exposures and additional food groups and nutrients. Depression (CES-D-8≥3) and anxiety (GAD-7≥10) were assessed in 2021-23. Poisson regression estimated adjusted risk ratios (aRR) for associations between dietary exposures and incident depression or anxiety. This analysis forms part of the GLAD project (DERR2-10.2196/65576).

**Results:** Higher intakes of wholegrains (aRR=0.96; 95%CI:0.92-0.99 per 75g), fiber (aRR=0.83; 95%CI:0.71-0.98 per 30g), and iron (aRR=0.91; 95%CI:0.83-0.99 per 9mg) were associated with lower depression risk. Higher iron (aRR=0.80; 95%CI:0.64-1.00 per 9mg) and trans-fat (aRR=0.51; 95%CI:0.28-0.93 per 2% energy) intakes were associated with lower anxiety risk. Higher sugar-sweetened beverage intake was associated with both higher depression (aRR=1.05; 95%CI:1.02-1.09 per 335g) and anxiety (aRR=1.10; 95%CI:1.07-1.14 per 335g) risks.

**Conclusions:** Specific dietary components were prospectively associated with depression and anxiety risk over 3.5 years in mid-to-late adulthood. Sugar-sweetened beverages showed consistent adverse associations, while wholegrains, fiber, iron, and trans-fats appeared protective. The inverse association between trans-fat intake and anxiety warrants further investigation.

**Highlights:**

1. What is the primary question addressed by this study? What are the prospective associations between the intakes of 21 food groups and nutrients — including the globally recognized and policy-relevant Global Burden of Disease (GBD)-defined dietary exposures — and the risk of incident depression and anxiety over 3.5 years in mid-to-late adulthood?
2. What is the main finding of this study? In a cohort of adults aged ≥50 years, higher intakes of wholegrains, fiber, and iron were prospectively associated with lower risks of subsequent depression, while higher intakes of iron and trans fats were associated with lower risks of subsequent anxiety. Higher intakes of sugar-sweetened beverages were consistently associated with higher risks of both depression and anxiety.
3. What is the meaning of the finding? Certain dietary components were associated with the risk of developing depression or anxiety in adults aged 50 and over. While higher intakes of wholegrains, fiber, and iron appeared beneficial, and sugar-sweetened beverages detrimental, an unexpected inverse association with trans fat highlights the need for further investigation into its role in mental health.
