## Supplementary Material for "Dietary risk factors are prospectively associated with depression and anxiety over 3.5 years in mid-to-late adulthood: Findings from the English Longitudinal Study of Ageing"

### Sheet: Contents
Table 1	Results assessing the association of dietary variables with risk of depression
i	Unscaled; adjusted for energy
ii	Scaled; adjusted for energy
iii	Unscaled; adjusted for energy, age, sex and education
iv	Scaled; adjusted for energy, age, sex and education
Table 2	Subgroup results assessing the association of dietary variables with risk of depression
i	Unscaled; females; adjusted for energy, age, and education
ii	Scaled; females; adjusted for energy, age, and education
iii	Unscaled; males; adjusted for energy, age, and education
iv	Scaled; males; adjusted for energy, age, and education
v	Unscaled; age 50-64; adjusted for energy, sex and education
vi	Scaled; age 50-64; adjusted for energy, sex and education
vii	Unscaled; age 65-70; adjusted for energy, sex and education
viii	Scaled; age 65-79; adjusted for energy, sex and education
ix	Unscaled; age 80+; adjusted for energy, sex and education
x	Scaled; age 80+; adjusted for energy, sex and education
Table 3	Sensitvity results assessing the association of dietary variables with risk of depression
i	Unscaled; adjusted for energy, age, sex, education, marital status, weight, general health, memory, mental abilities, physical activity, alcohol intake and smoking
ii	Scaled; adjusted for energy, age, sex, education, marital status, weight, general health, memory, mental abilities, physical activity, alcohol intake and smoking
iii	Unscaled; removing influential observations; adjusted for energy, age, sex and education
iv	Scaled; removing influential observations; adjusted for energy, age, sex and education
v	Unscaled; removing extreme energy; adjusted for energy, age, sex and education
vi	Scaled; removing extreme energy; adjusted for energy, age, sex and education
vii	Unscaled; alternative cut-off of 4; adjusted for energy, age, sex and education
viii	Scaled; alternative cut-off of 4; adjusted for energy, age, sex and education
ix	Unscaled; imputing missing data; adjusted for energy, age, sex and education
x	Scaled; imputing missing data; adjusted for energy, age, sex and education
Table 4	Results assessing the association of dietary variables with risk of anxiety
i	Unscaled; adjusted for energy
ii	Scaled; adjusted for energy
iii	Unscaled; adjusted for energy, age, sex and education
iv	Scaled; adjusted for energy, age, sex and education
Table 5	Subgroup results assessing the association of dietary variables with risk of anxiety
i	Unscaled; females; adjusted for energy, age, and education
ii	Scaled; females; adjusted for energy, age, and education
iii	Unscaled; males; adjusted for energy, age, and education
iv	Scaled; males; adjusted for energy, age, and education
v	Unscaled; age 50-64; adjusted for energy, sex and education
vi	Scaled; age 50-64; adjusted for energy, sex and education
vii	Unscaled; age 65-70; adjusted for energy, sex and education
viii	Scaled; age 65-79; adjusted for energy, sex and education
ix	Unscaled; age 80+; adjusted for energy, sex and education
x	Scaled; age 80+; adjusted for energy, sex and education
Table 6	Sensitvity results assessing the association of dietary variables with risk of anxiety
i	Unscaled; adjusted for energy, age, sex, education, marital status, weight, general health, memory, mental abilities, physical activity, alcohol intake and smoking
ii	Scaled; adjusted for energy, age, sex, education, marital status, weight, general health, memory, mental abilities, physical activity, alcohol intake and smoking
iii	Unscaled; removing influential observations; adjusted for energy, age, sex and education
iv	Scaled; removing influential observations; adjusted for energy, age, sex and education
v	Unscaled; removing extreme energy; adjusted for energy, age, sex and education
vi	Scaled; removing extreme energy; adjusted for energy, age, sex and education
vii	Unscaled; alternative cut-off of 5; adjusted for energy, age, sex and education
viii	Scaled; alternative cut-off of 5; adjusted for energy, age, sex and education
ix	Unscaled; imputing missing data; adjusted for energy, age, sex and education
x	Scaled; imputing missing data; adjusted for energy, age, sex and education

### Sheet: Table 1
Exposure	Units per day	Serving Size/RDI	Adjusted for energy								Adjusted for energy, age, sex and education
			Unscaled (units per day)					Scaled (serving size/RDI)			Unscaled (units per day)					Scaled (serving size/RDI)
			RR	P	Q	LCI	UCI	RR	LCI	UCI	RR	P	Q	LCI	UCI	RR	LCI	UCI
Fruit	Gram	80	1.00009	0.429	0.673556	0.999877	1.0003	1.0069	0.990169	1.02392	0.999968	0.773	0.854368	0.999759	1.00018	0.997403	0.980879	1.01421
Vegetable	Gram	80	1.00008	0.472	0.708	0.999875	1.00028	1.00602	0.990033	1.02226	0.999961	0.722	0.824108	0.999759	1.00016	0.996917	0.980885	1.01321
Legumes	Gram	150	1.00031	0.433	0.673556	0.999549	1.00107	1.04759	0.934524	1.17434	1.00032	0.415	0.673556	0.999558	1.00109	1.04979	0.935771	1.17771
Wholegrains	Gram	75	0.999415	0.018	0.126	0.998931	0.9999	0.95709	0.922899	0.992548	0.999442	0.024	0.126	0.998957	0.999927	0.958995	0.924707	0.994554
Nuts and Seeds	Gram	30	0.999489	0.679	0.824108	0.997173	1.00181	0.984786	0.918572	1.05577	0.999501	0.701	0.824108	0.997072	1.00194	0.985147	0.915783	1.05976
Milk	Gram	200	1.00017	0.241	0.481091	0.999885	1.00046	1.0352	0.977321	1.09651	1.00018	0.226	0.481091	0.999892	1.00046	1.03582	0.978697	1.09628
Red Meat	Gram	90	1.00046	0.252	0.481091	0.999681	1.00123	1.04179	0.971697	1.11694	1.00044	0.267	0.487565	0.999667	1.00122	1.04057	0.970447	1.11577
Processed Meat	Gram	70	0.999727	0.706	0.824108	0.998376	1.00108	0.981096	0.892441	1.07856	1.00014	0.851	0.89355	0.998805	1.00147	1.00964	0.919687	1.10838
Sugar-Sweetened Beverages	Gram	335	1.00011	0.022	0.126	1.00002	1.00021	1.03788	1.00534	1.07148	1.00015	0.003	0.042	1.00005	1.00024	1.05047	1.01692	1.08513
Fibre	Gram	30	0.997997	0.003	0.042	0.99668	0.999317	0.941637	0.905038	0.979717	0.993942	0.023	0.126	0.988742	0.99917	0.833357	0.712007	0.97539
Polyunsaturated Fat	% energy	7	0.989233	0.203	0.481091	0.972935	1.0058	0.927022	0.825252	1.04134	0.986765	0.114	0.345	0.97059	1.00321	0.910954	0.811432	1.02268
Omega-3	Gram	0.45	0.999971	0.017	0.126	0.999948	0.999995	0.999987	0.999977	0.999998	0.99996	0.207	0.481091	0.999899	1.00002	0.999982	0.999954	1.00001
Omega-6	% energy	9.5	0.988997	0.519	0.751655	0.95708	1.02198	0.900227	0.659184	1.22941	0.989498	0.539	0.7546	0.957572	1.02249	0.904573	0.662413	1.23526
Calcium	Gram	0.7	1.16275	0.05	0.190909	0.999741	1.35234	1.11132	0.999819	1.23526	1.09405	0.243	0.481091	0.941554	1.27125	1.06494	0.95872	1.18293
Sodium	Gram	2	1.05656	0.112	0.345	0.987224	1.13077	1.11632	0.974611	1.27864	1.05651	0.115	0.345	0.986684	1.13127	1.11621	0.973544	1.27978
Trans Fat	% energy	2	0.921876	0.368	0.644	0.77398	1.09803	0.849856	0.599045	1.20568	0.89898	0.237	0.481091	0.754169	1.0716	0.808164	0.568771	1.14832
Saturated Fat	% energy	11	0.998251	0.726	0.824108	0.988987	1.0076	0.980931	0.885313	1.08688	0.997206	0.572	0.774968	0.987858	1.00664	0.969691	0.874256	1.07554
Monounsaturated Fat	% energy	13	0.991802	0.038	0.1596	0.984107	0.999558	0.898516	0.811988	0.994264	0.991488	0.186	0.481091	0.979036	1.0041	0.89482	0.759251	1.0546
Cholesterol	Miligram	300	1.00001	0.958	0.98	0.99977	1.00024	1.0021	0.933297	1.07598	0.999997	0.98	0.98	0.99977	1.00022	0.99904	0.933433	1.06926
Iron	Miligram	9	0.987821	0.001	0.042	0.980665	0.99503	0.895581	0.838854	0.956145	0.989026	0.032	0.149333	0.979085	0.999068	0.905459	0.826765	0.991642
Vitamin D	Microgram	10	0.999445	0.797	0.858308	0.995473	1.00343	0.994466	0.955637	1.03487	0.998829	0.595	0.780938	0.994661	1.00302	0.988353	0.947871	1.03056

### Sheet: Table 2
Exposure	Units per day	Serving Size/RDI	FEMALES: Adjusted for energy, age and education								MALES: Adjusted for energy, age and education								AGE 50-64: Adjusted for energy, sex and education								AGE 65-79: Adjusted for energy, sex and education								AGE 80+: Adjusted for energy, sex and education
			Unscaled (units per day)					Scaled (serving size/RDI)			Unscaled (units per day)					Scaled (serving size/RDI)			Unscaled (units per day)					Scaled (serving size/RDI)			Unscaled (units per day)					Scaled (serving size/RDI)			Unscaled (units per day)					Scaled (serving size/RDI)
			RR	P	Q	LCI	UCI	RR	LCI	UCI	RR	P	Q	LCI	UCI	RR	LCI	UCI	RR	P	Q	LCI	UCI	RR	LCI	UCI	RR	P	Q	LCI	UCI	RR	LCI	UCI	RR	P	Q	LCI	UCI	RR	LCI	UCI
Fruit	Gram	80	0.999943	0.677	0.796833	0.999688	1.0002	0.995474	0.975309	1.01606	0.999943	0.677	0.754895	0.999688	1.0002	0.995474	0.975309	1.01606	0.999936	0.762	0.952	0.999542	1.00033	0.994869	0.963983	1.02674	0.999984	0.906	0.906	0.999731	1.00024	0.998681	0.978714	1.01905	1.00016	0.664	0.8365	0.999464	1.00086	1.01296	0.957977	1.0711
Vegetable	Gram	80	0.999998	0.988	0.988	0.999774	1.00022	0.999848	0.982115	1.0179	0.999998	0.988	0.988	0.999774	1.00022	0.999848	0.982115	1.0179	1.00004	0.827	0.952	0.999682	1.0004	1.00345	0.97486	1.03287	0.999852	0.292	0.610909	0.999579	1.00013	0.988221	0.966848	1.01007	1.00063	0.094	0.24675	0.999891	1.00138	1.05201	0.991346	1.11639
Legumes	Gram	150	1.00055	0.262	0.500182	0.999595	1.00151	1.08597	0.941064	1.2532	1.00055	0.262	0.500182	0.999595	1.00151	1.08597	0.941064	1.2532	0.999844	0.848	0.952	0.998357	1.00133	0.97687	0.781373	1.22128	1.00053	0.265	0.610909	0.999606	1.00145	1.0824	0.942557	1.24299	1.00003	0.981	0.981	0.997579	1.00249	1.00496	0.695144	1.45286
Wholegrains	Gram	75	0.999512	0.126	0.35	0.998887	1.00014	0.964046	0.919876	1.01034	0.999512	0.026	0.1302	0.999082	0.999942	0.964046	0.933418	0.995678	0.999073	0.026	0.231	0.998257	0.99989	0.932842	0.877379	0.991811	0.99978	0.048	0.336	0.999561	0.999998	0.983604	0.96759	0.999883	0.998269	0.025	0.13125	0.996755	0.999785	0.878144	0.783692	0.983979
Nuts and Seeds	Gram	30	0.998286	0.328	0.529846	0.994896	1.00169	0.949846	0.857681	1.05192	0.998286	0.328	0.529846	0.994896	1.00169	0.949846	0.857681	1.05192	0.998313	0.495	0.903	0.99359	1.00306	0.9506	0.824541	1.09593	0.999559	0.787	0.87675	0.996549	1.00258	0.986863	0.901475	1.08034	1.00732	0.065	0.195	0.999535	1.01516	1.24447	0.986142	1.57047
Milk	Gram	200	1.00008	0.683	0.796833	0.99973	1.00042	1.01511	0.947457	1.0876	1.00008	0.683	0.754895	0.99973	1.00042	1.01511	0.947457	1.0876	0.99979	0.479	0.903	0.99922	1.00036	0.958789	0.855423	1.07465	1.00026	0.147	0.610909	0.999909	1.00061	1.05316	0.982019	1.12945	1.00126	0.157	0.366333	0.999516	1.00301	1.28716	0.907805	1.82505
Red Meat	Gram	90	1.00058	0.253	0.500182	0.999594	1.00156	1.05319	0.964134	1.15048	1.00058	0.253	0.500182	0.999594	1.00156	1.05319	0.964134	1.15048	1.00129	0.086	0.343	0.999816	1.00277	1.12302	0.983563	1.28226	0.999868	0.802	0.87675	0.998901	1.00084	0.988225	0.90577	1.07819	1.00098	0.02	0.13125	1.00015	1.0018	1.09186	1.01384	1.17589
Processed Meat	Gram	70	1.00067	0.499	0.658875	0.998769	1.00258	1.04815	0.917398	1.19753	1.00067	0.499	0.658875	0.998769	1.00258	1.04815	0.917398	1.19753	1.00012	0.924	0.952	0.997788	1.00247	1.00872	0.85641	1.18811	0.999618	0.689	0.87675	0.997828	1.00141	0.973603	0.858835	1.10371	1.00376	0.049	0.1715	1.00001	1.00752	1.30044	1.0007	1.68997
Sugar-Sweetened Beverages	Gram	335	1.00015	0.028	0.098	1.00002	1.00028	1.05083	1.0053	1.09841	1.00015	0.028	0.1302	1.00002	1.00028	1.05083	1.0053	1.09841	1.00017	0.033	0.231	1.00001	1.00033	1.05931	1.00457	1.11702	1.00012	0.008	0.168	1.00003	1.00021	1.04032	1.01037	1.07116	1.00016	0.046	0.1715	1	1.00031	1.054	1.00084	1.10997
Fibre	Gram	30	0.996027	0.371	0.5565	0.987489	1.00464	0.887436	0.685441	1.14896	0.996027	0.031	0.1302	0.992425	0.999642	0.887436	0.796044	0.989321	0.994708	0.046	0.2415	0.989529	0.999915	0.852854	0.729221	0.997448	0.99317	0.024	0.252	0.987269	0.999107	0.814154	0.680861	0.973541	0.990952	0.007	0.084	0.98443	0.997518	0.761342	0.624513	0.92815
Polyunsaturated Fat	% energy	7	0.985287	0.144	0.35	0.965904	1.00506	0.901447	0.784403	1.03596	0.985287	0.144	0.35	0.965904	1.00506	0.901447	0.784403	1.03596	0.974191	0.098	0.343	0.944456	1.00486	0.832738	0.670307	1.03453	0.989422	0.32	0.610909	0.969095	1.01018	0.928264	0.802721	1.07344	1.01031	0.7	0.8365	0.961149	1.06199	1.07446	0.757766	1.5235
Omega-3	Gram	0.45	0.999928	0.002	0.042	0.999883	0.999974	0.999968	0.999947	0.999988	0.999928	0.078	0.234	0.999848	1.00001	0.999968	0.999932	1	0.99992	0.209	0.627	0.999796	1.00004	0.999964	0.999908	1.00002	0.999983	0.656	0.87675	0.999909	1.00006	0.999992	0.999959	1.00003	0.999984	0.869	0.960474	0.99981	1.00016	0.999993	0.999914	1.00007
Omega-6	% energy	9.5	0.958457	0.011	0.098	0.927603	0.990337	0.668252	0.489712	0.911883	0.958457	0.051	0.1785	0.918403	1.00026	0.668252	0.44547	1.00245	0.991804	0.793	0.952	0.935981	1.05096	0.9248	0.533379	1.60347	0.984325	0.466	0.699	0.944185	1.02617	0.860625	0.579485	1.27816	1.03618	0.595	0.8365	0.912713	1.17636	1.40167	0.419928	4.67862
Calcium	Gram	0.7	1.14563	0.15	0.35	0.952209	1.37834	1.09984	0.966302	1.25184	1.14563	0.15	0.35	0.952209	1.37834	1.09984	0.966302	1.25184	1.12941	0.413	0.903	0.847839	1.50448	1.08892	0.89088	1.33098	1.07973	0.423	0.699	0.897777	1.29855	1.05516	0.927295	1.20066	1.13756	0.635	0.8365	0.681113	1.89991	1.09442	0.764281	1.56716
Sodium	Gram	2	0.995119	0.921	0.96705	0.910535	1.08756	0.990261	0.829074	1.18279	1.19951	0.017	0.1302	1.0329	1.393	1.43883	1.06688	1.94045	1.02639	0.718	0.952	0.896951	1.17451	1.05348	0.80452	1.37947	1.04759	0.301	0.610909	0.959955	1.14322	1.09744	0.921514	1.30696	1.17033	0.008	0.084	1.04191	1.31459	1.36968	1.08558	1.72814
Trans Fat	% energy	2	0.96747	0.765	0.845526	0.787899	1.18797	0.935999	0.620785	1.41127	0.96747	0.765	0.80325	0.787899	1.18797	0.935999	0.620785	1.41127	1.02734	0.881	0.952	0.740552	1.42519	1.05543	0.548418	2.03117	0.886987	0.288	0.610909	0.712163	1.10473	0.786746	0.507176	1.22042	0.761562	0.35	0.731182	0.432975	1.33952	0.579977	0.187467	1.7943
Saturated Fat	% energy	11	0.995871	0.502	0.658875	0.984186	1.00769	0.955506	0.839167	1.08797	0.995871	0.502	0.658875	0.984186	1.00769	0.955506	0.839167	1.08797	1.00476	0.599	0.952	0.987688	1.02213	1.05366	0.872603	1.27228	0.99512	0.45	0.699	0.982801	1.00759	0.947611	0.826273	1.08677	0.990978	0.548	0.8365	0.962876	1.0199	0.905112	0.65959	1.24203
Monounsaturated Fat	% energy	13	0.981699	0.023	0.098	0.966168	0.997478	0.786531	0.639273	0.96771	0.981699	0.023	0.1302	0.966168	0.997478	0.786531	0.639273	0.96771	0.992616	0.516	0.903	0.971189	1.01452	0.90815	0.683827	1.20606	0.989768	0.226	0.610909	0.973496	1.00631	0.87485	0.705251	1.08524	0.999067	0.963	0.981	0.963895	1.03552	0.987941	0.61999	1.57426
Cholesterol	Miligram	300	0.999824	0.305	0.529846	0.99949	1.00016	0.948451	0.85798	1.04846	0.999824	0.305	0.529846	0.99949	1.00016	0.948451	0.85798	1.04846	1.00001	0.952	0.952	0.999599	1.00043	1.00421	0.886516	1.13753	0.999966	0.835	0.87675	0.99967	1.00026	0.989941	0.905648	1.08208	1.00016	0.717	0.8365	0.999343	1.00097	1.04854	0.821176	1.33885
Iron	Miligram	9	0.992979	0.016	0.098	0.987298	0.998693	0.938559	0.891321	0.988301	0.992979	0.452	0.658875	0.97525	1.01103	0.938559	0.798073	1.10378	0.963229	0.014	0.231	0.934849	0.99247	0.713783	0.54535	0.934237	0.997553	0.793	0.87675	0.980492	1.01491	0.978188	0.837526	1.14247	1.01822	0.383	0.731182	0.978277	1.0598	1.17651	0.820649	1.68667
Vitamin D	Microgram	10	0.998471	0.024	0.098	0.997143	0.9998	0.984815	0.971798	0.998006	0.998471	0.599	0.739941	0.992975	1.004	0.984815	0.93193	1.0407	1.00365	0.363	0.903	0.995893	1.01148	1.03716	0.959678	1.12089	0.997032	0.298	0.610909	0.991512	1.00258	0.970711	0.918286	1.02613	0.997136	0.678	0.8365	0.984277	1.01016	0.971728	0.853444	1.10641

### Sheet: Table 3
Exposure	Units per day	Serving Size/RDI	Adjusted for energy, age, sex, education, marital status, weight, general health, memory, mental abilities, physical activity, alcohol intake and smoking								Removing influence: Adjusted for energy, age, sex and education								Removing extreme energy: Adjustd for energy, age, sex and education								Alternative cut-off: adjusted for energy, age, sex and education								Imputing missing data; adjusted for energy, age, sex and education
			Unscaled (units per day)					Scaled (serving size/RDI)			Unscaled (units per day)					Scaled (serving size/RDI)			Unscaled (units per day)					Scaled (serving size/RDI)			Unscaled (units per day)					Scaled (serving size/RDI)			Unscaled (units per day)					Scaled (serving size/RDI)
			RR	P	Q	LCI	UCI	RR	LCI	UCI	RR	P	Q	LCI	UCI	RR	LCI	UCI	RR	P	Q	LCI	UCI	RR	LCI	UCI	RR	P	Q	LCI	UCI	RR	LCI	UCI	RR	P	Q	LCI	UCI	RR	LCI	UCI
Fruit	Gram	80	1.00001	0.925	0.981061	0.999819	1.0002	1.0008	0.985619	1.01622	0.999968	0.773	0.882228	0.999759	1.00018	0.997403	0.980879	1.01421	0.999919	0.487	0.754783	0.999697	1.00014	0.99358	0.976083	1.01139	0.999901	0.645	0.825915	0.999498	1.0003	0.992151	0.960642	1.02469	0.999995	0.957	0.995441	0.99981	1.00018	0.999995	0.999807	1.00018
Vegetable	Gram	80	1.00004	0.679	0.847	0.999848	1.00024	1.00345	0.987896	1.01924	0.999961	0.722	0.847	0.999759	1.00016	0.996917	0.980885	1.01321	0.999977	0.831	0.918474	0.999777	1.00018	0.998146	0.982345	1.0142	0.999697	0.211	0.527143	0.999224	1.00017	0.976032	0.939756	1.01371	0.999934	0.496	0.754783	0.999742	1.00013	0.999933	0.999737	1.00013
Legumes	Gram	150	1.00048	0.23	0.527143	0.9997	1.00126	1.07464	0.955982	1.20802	1.00032	0.415	0.702823	0.999558	1.00109	1.04979	0.935771	1.17771	1.00024	0.55	0.783243	0.999468	1.00102	1.03712	0.923309	1.16495	1.00053	0.495	0.754783	0.999041	1.00202	1.08289	0.865903	1.35424	1.00016	0.638	0.825915	0.999499	1.00082	1.00019	0.999395	1.00098
Wholegrains	Gram	75	0.999529	0.06	0.3	0.999037	1.00002	0.965255	0.930275	1.00155	0.999442	0.024	0.193846	0.998957	0.999927	0.958995	0.924707	0.994554	0.999447	0.026	0.195	0.998959	0.999935	0.959334	0.924851	0.995101	0.999392	0.014	0.168	0.998907	0.999877	0.955418	0.921261	0.990841	0.999635	0.091	0.3822	0.999212	1.00006	0.999635	0.99921	1.00006
Nuts and Seeds	Gram	30	1.00081	0.523	0.773451	0.998396	1.00322	1.02446	0.952982	1.10131	0.999501	0.701	0.847	0.997072	1.00194	0.985147	0.915783	1.05976	0.999648	0.786	0.887419	0.99725	1.00205	0.989482	0.920717	1.06338	0.997111	0.302	0.587222	0.991694	1.00256	0.916865	0.778633	1.07964	0.999191	0.429	0.715	0.997175	1.00121	0.999109	0.996889	1.00133
Milk	Gram	200	1.0002	0.172	0.5075	0.999914	1.00048	1.04039	0.983027	1.1011	1.00018	0.226	0.527143	0.999892	1.00046	1.03582	0.978697	1.09628	1.00016	0.268	0.541154	0.999876	1.00045	1.03313	0.975599	1.09406	1.00017	0.552	0.783243	0.999632	1.0007	1.03396	0.929013	1.15076	1.00015	0.239	0.527143	0.999903	1.00039	1.00016	0.999893	1.00043
Red Meat	Gram	90	1.00037	0.354	0.652105	0.999593	1.00116	1.03423	0.963986	1.10959	1.00044	0.267	0.541154	0.999667	1.00122	1.04057	0.970447	1.11577	1.00038	0.34	0.6375	0.999604	1.00116	1.03516	0.964971	1.11045	1.00033	0.667	0.843795	0.998894	1.00176	1.02996	0.90523	1.17186	1.0003	0.391	0.68775	0.99961	1.00099	1.00033	0.999568	1.0011
Processed Meat	Gram	70	0.999631	0.621	0.820312	0.998219	1.00104	0.974482	0.8827	1.07581	1.00014	0.851	0.930781	0.998805	1.00147	1.00964	0.919687	1.10838	1.00004	0.962	0.995441	0.998727	1.00134	1.00245	0.914677	1.09865	1.00097	0.454	0.744844	0.998484	1.00346	1.07007	0.899244	1.27336	1.00016	0.809	0.90367	0.998875	1.00144	1.00017	0.99879	1.00155
Sugar-Sweetened Beverages	Gram	335	1.00013	0.008	0.12	1.00003	1.00023	1.04521	1.01161	1.07993	1.00015	0.003	0.07875	1.00005	1.00024	1.05047	1.01692	1.08513	1.00014	0.008	0.12	1.00004	1.00024	1.04661	1.01196	1.08245	1.00031	0.001	0.0525	1.00013	1.0005	1.11053	1.04355	1.18181	1.00013	0.007	0.12	1.00004	1.00022	1.00014	1.00004	1.00024
Fibre	Gram	30	0.996616	0.019	0.181364	0.993793	0.999446	0.903299	0.829622	0.98352	0.993942	0.016	0.168	0.989035	0.998873	0.833357	0.718381	0.966735	0.993874	0.035	0.222353	0.988204	0.999577	0.831654	0.700478	0.987395	0.989017	0.023	0.193846	0.979632	0.998492	0.717974	0.539369	0.955722	0.993614	0.001	0.0525	0.989805	0.997438	0.993719	0.989973	0.99748
Polyunsaturated Fat	% energy	7	0.992733	0.387	0.68775	0.976686	1.00904	0.950223	0.847785	1.06504	0.986765	0.114	0.413	0.97059	1.00321	0.910954	0.811432	1.02268	0.986803	0.118	0.413	0.9705	1.00338	0.911199	0.8109	1.0239	0.967916	0.051	0.281842	0.936676	1.0002	0.79591	0.632596	1.00139	0.988632	0.075	0.342391	0.976238	1.00118	0.987897	0.974712	1.00126
Omega-3	Gram	0.45	0.999973	0.393	0.68775	0.999911	1.00003	0.999988	0.99996	1.00002	0.99996	0.207	0.527143	0.999899	1.00002	0.999982	0.999954	1.00001	0.999965	0.275	0.544811	0.999903	1.00003	0.999984	0.999956	1.00001	0.999908	0.127	0.42	0.999789	1.00003	0.999958	0.999905	1.00001	0.999971	0.331	0.631909	0.999913	1.00003	0.999971	0.999913	1.00003
Omega-6	% energy	9.5	1.0003	0.986	0.995481	0.970465	1.03105	1.00285	0.752156	1.33711	0.989498	0.539	0.783243	0.957572	1.02249	0.904573	0.662413	1.23526	0.988776	0.516	0.773451	0.956451	1.02219	0.898317	0.655084	1.23186	0.949869	0.128	0.42	0.889008	1.0149	0.613489	0.327044	1.15082	0.994682	0.726	0.847	0.965281	1.02498	0.992896	0.953851	1.03354
Calcium	Gram	0.7	1.09879	0.229	0.527143	0.943086	1.28021	1.06817	0.959812	1.18877	1.09405	0.243	0.527143	0.941554	1.27125	1.06494	0.95872	1.18293	1.11194	0.174	0.5075	0.954497	1.29536	1.0771	0.967926	1.1986	1.24859	0.14	0.444706	0.929916	1.67647	1.16814	0.950409	1.43574	1.04799	0.473	0.7525	0.921348	1.19204	1.05731	0.90721	1.23223
Sodium	Gram	2	1.06471	0.036	0.222353	1.004	1.12909	1.13361	1.00802	1.27485	1.05651	0.115	0.413	0.986684	1.13127	1.11621	0.973544	1.27978	1.05828	0.107	0.413	0.987804	1.13378	1.11996	0.975757	1.28547	1.10541	0.106	0.413	0.978861	1.24832	1.22193	0.958169	1.5583	1.03942	0.253	0.5313	0.972412	1.11105	1.05053	0.964963	1.14368
Trans Fat	% energy	2	0.844611	0.063	0.300682	0.706669	1.00948	0.713367	0.499381	1.01905	0.89898	0.237	0.527143	0.754169	1.0716	0.808164	0.568771	1.14832	0.89958	0.246	0.527143	0.753026	1.07466	0.809245	0.567047	1.15489	0.978069	0.886	0.959072	0.738701	1.295	0.956619	0.545679	1.67703	0.880689	0.144	0.444706	0.742153	1.04509	0.878561	0.737949	1.04596
Saturated Fat	% energy	11	0.997632	0.625	0.820312	0.988521	1.00683	0.974257	0.880738	1.07771	0.997206	0.572	0.794408	0.987858	1.00664	0.969691	0.874256	1.07554	0.997463	0.611	0.820312	0.988072	1.00694	0.972445	0.876341	1.07909	1.00311	0.735	0.848077	0.986117	1.02039	1.0347	0.85746	1.24858	0.996294	0.406	0.698852	0.987557	1.00511	0.996006	0.986597	1.00551
Monounsaturated Fat	% energy	13	0.992221	0.229	0.527143	0.979732	1.00487	0.90346	0.766292	1.06518	0.991488	0.186	0.527143	0.979036	1.0041	0.89482	0.759251	1.0546	0.991787	0.205	0.527143	0.979261	1.00447	0.898337	0.761515	1.05974	0.984989	0.226	0.527143	0.961268	1.0093	0.821502	0.598379	1.12782	0.990159	0.083	0.363125	0.979124	1.00132	0.989521	0.977778	1.00141
Cholesterol	Miligram	300	0.999995	0.967	0.995441	0.999771	1.00022	0.998441	0.933637	1.06774	0.999997	0.98	0.995481	0.99977	1.00022	0.99904	0.933433	1.06926	1	0.999	0.999	0.999713	1.00029	0.99994	0.917601	1.08967	1.00013	0.575	0.794408	0.99968	1.00059	1.04102	0.908343	1.19307	0.999964	0.725	0.847	0.99976	1.00017	0.999961	0.999744	1.00018
Iron	Miligram	9	0.997261	0.015	0.168	0.995058	0.999469	0.975621	0.956393	0.995235	0.989026	0.044	0.256667	0.978444	0.999722	0.905459	0.821908	0.997502	0.989228	0.056	0.294	0.978283	1.0003	0.907128	0.820694	1.00267	0.955117	0.003	0.07875	0.926636	0.984474	0.66147	0.503714	0.868634	0.987355	0.028	0.196	0.976201	0.998635	0.987414	0.976313	0.998642
Vitamin D	Microgram	10	0.999223	0.723	0.847	0.995138	1.00332	0.992255	0.952427	1.03375	0.998829	0.595	0.811364	0.994661	1.00302	0.988353	0.947871	1.03056	0.999159	0.705	0.847	0.995008	1.00333	0.991618	0.951184	1.03377	1.00047	0.909	0.973929	0.993057	1.00794	1.00472	0.932701	1.0823	0.998553	0.462	0.746308	0.994684	1.00244	0.998504	0.994505	1.00252

### Sheet: Table 4
Exposure	Units per day	Serving Size/RDI	Adjusted for energy								Adjusted for energy, age, sex and education
			Unscaled (units per day)					Scaled (serving size/RDI)			Unscaled (units per day)					Scaled (serving size/RDI)
			RR	P	Q	LCI	UCI	RR	LCI	UCI	RR	P	Q	LCI	UCI	RR	LCI	UCI
Fruit	Gram	80	1.00013	0.458	0.68069	0.9998	1.00045	1.01013	0.9841	1.03685	1.00001	0.951	0.951	0.999691	1.00033	1.00088	0.975592	1.02682
Vegetable	Gram	80	1.0001	0.557	0.714	0.999769	1.00044	1.00827	0.981681	1.03559	0.999969	0.867	0.90761	0.999631	1.00031	0.997515	0.970876	1.02489
Legumes	Gram	150	1.00034	0.604	0.7248	0.999098	1.00158	1.05231	0.873376	1.26791	1.00037	0.578	0.714	0.999113	1.00162	1.05658	0.875425	1.27523
Wholegrains	Gram	75	0.99933	0.087	0.339818	0.998563	1.0001	0.951004	0.897779	1.00738	0.999384	0.116	0.372	0.998616	1.00015	0.954837	0.901355	1.01149
Nuts and Seeds	Gram	30	0.997905	0.369	0.67032	0.993408	1.00242	0.939034	0.82004	1.07529	0.997429	0.299	0.570818	0.992635	1.00225	0.925675	0.801097	1.06963
Milk	Gram	200	0.999672	0.193	0.473053	0.999181	1.00016	0.93657	0.84881	1.0334	0.999691	0.213	0.473053	0.999208	1.00018	0.940156	0.853451	1.03567
Red Meat	Gram	90	0.998975	0.138	0.3864	0.997622	1.00033	0.911801	0.807126	1.03005	0.999119	0.205	0.473053	0.997762	1.00048	0.923723	0.817398	1.04388
Processed Meat	Gram	70	1.00064	0.56	0.714	0.998543	1.00275	1.04602	0.902996	1.2117	1.00096	0.399	0.67032	0.998766	1.00315	1.06933	0.917196	1.24669
Sugar-Sweetened Beverages	Gram	335	1.00028	1e-08	0	1.00019	1.00038	1.09869	1.06458	1.1339	1.0003	1e-08	0	1.0002	1.0004	1.1046	1.06838	1.14205
Fibre	Gram	30	1.00325	0.563	0.714	0.9926	1.01401	1.10211	0.800259	1.5178	0.999113	0.878	0.90761	0.988667	1.00967	0.973727	0.710407	1.33465
Polyunsaturated Fat	% energy	7	0.989946	0.47	0.68069	0.963713	1.01689	0.931713	0.77203	1.12442	0.983457	0.227	0.4767	0.957313	1.01031	0.88979	0.736847	1.07448
Omega-3	Gram	0.45	0.999965	0.492	0.6888	0.999869	1.00006	0.999984	0.999941	1.00003	0.999962	0.457	0.68069	0.999865	1.00006	0.999983	0.999939	1.00003
Omega-6	% energy	9.5	0.965444	0.214	0.473053	0.913542	1.02029	0.71599	0.423566	1.2103	0.968054	0.239	0.478	0.917373	1.02153	0.734589	0.440746	1.22433
Calcium	Gram	0.7	1.29282	0.038	0.266	1.0139	1.64848	1.19695	1.00971	1.41892	1.24115	0.084	0.339818	0.971131	1.58625	1.16326	0.979703	1.38121
Sodium	Gram	2	0.985886	0.813	0.898579	0.882644	1.1012	0.971971	0.779061	1.21265	0.991173	0.886	0.90761	0.88595	1.10889	0.982424	0.784907	1.22964
Trans Fat	% energy	2	0.68874	0.013	0.182	0.513069	0.924559	0.474363	0.26324	0.85481	0.714968	0.027	0.252	0.530824	0.962992	0.51118	0.281775	0.927354
Saturated Fat	% energy	11	0.984698	0.061	0.32025	0.968915	1.00074	0.843982	0.706549	1.00815	0.986804	0.104	0.364	0.971116	1.00274	0.864048	0.724408	1.03061
Monounsaturated Fat	% energy	13	0.992064	0.445	0.68069	0.972349	1.01218	0.901609	0.69453	1.17043	0.990984	0.387	0.67032	0.971134	1.01124	0.888928	0.683326	1.15639
Cholesterol	Miligram	300	1.00006	0.753	0.854757	0.999686	1.00044	1.01938	0.910066	1.14184	1.00008	0.705	0.8225	0.999696	1.00046	1.02337	0.912889	1.14722
Iron	Miligram	9	0.97306	0.03	0.252	0.949316	0.997399	0.782093	0.626179	0.97683	0.974833	0.045	0.27	0.950798	0.999475	0.795007	0.635029	0.995286
Vitamin D	Microgram	10	0.993942	0.089	0.339818	0.986999	1.00093	0.941044	0.877335	1.00938	0.99437	0.124	0.372	0.987241	1.00155	0.945101	0.879496	1.0156

### Sheet: Table 5
Exposure	Units per day	Serving Size/RDI	FEMALES: Adjusted for energy, age and education								MALES: Adjusted for energy, age and education								AGE 50-64: Adjusted for energy, sex and education								AGE 65-79: Adjusted for energy, sex and education								AGE 80+: Adjusted for energy, sex and education
			Unscaled (units per day)					Scaled (serving size/RDI)			Unscaled (units per day)					Scaled (serving size/RDI)			Unscaled (units per day)					Scaled (serving size/RDI)			Unscaled (units per day)					Scaled (serving size/RDI)			Unscaled (units per day)					Scaled (serving size/RDI)
			RR	P	Q	LCI	UCI	RR	LCI	UCI	RR	P	Q	LCI	UCI	RR	LCI	UCI	RR	P	Q	LCI	UCI	RR	LCI	UCI	RR	P	Q	LCI	UCI	RR	LCI	UCI	RR	P	Q	LCI	UCI	RR	LCI	UCI
Fruit	Gram	80	0.999727	0.222	0.3885	0.999292	1.00016	0.978433	0.944925	1.01313	0.999727	0.222	0.3885	0.999292	1.00016	0.978433	0.944925	1.01313	0.999878	0.65	0.901895	0.999371	1.00039	0.990279	0.950883	1.03131	1.00001	0.982	0.982	0.999535	1.00048	1.00048	0.963446	1.03894	1.00089	0.216	0.756	0.999485	1.0023	1.07393	0.959609	1.20188
Vegetable	Gram	80	0.999774	0.33	0.495	0.999325	1.00022	0.982096	0.947388	1.01808	0.999774	0.33	0.495	0.999325	1.00022	0.982096	0.947388	1.01808	0.999715	0.382	0.83125	0.999086	1.00035	0.97747	0.929432	1.02799	0.999928	0.781	0.863211	0.999452	1.00041	0.994288	0.957082	1.03294	1.00162	0.083	0.581	0.999786	1.00346	1.13834	0.983048	1.31817
Legumes	Gram	150	1.00016	0.847	0.873	0.998644	1.00168	1.02429	0.815853	1.28597	1.00016	0.847	0.873	0.998644	1.00168	1.02429	0.815853	1.28597	1.00072	0.531	0.855	0.998522	1.00293	1.11434	0.80108	1.55009	1.00015	0.86	0.903	0.998599	1.0017	1.02275	0.810386	1.29077	1.00075	0.761	0.9702	0.996165	1.00536	1.11953	0.561912	2.2305
Wholegrains	Gram	75	0.999605	0.443	0.581437	0.998616	1.0006	0.970826	0.901325	1.04568	0.999605	0.443	0.581437	0.998616	1.0006	0.970826	0.901325	1.04568	0.99914	0.18	0.83125	0.997887	1.00039	0.937503	0.853281	1.03004	0.999807	0.701	0.863211	0.998867	1.00075	0.985643	0.918497	1.0577	0.99666	0.063	0.581	0.993146	1.00019	0.778085	0.596989	1.01412
Nuts and Seeds	Gram	30	0.997667	0.409	0.5726	0.992234	1.00313	0.932313	0.791455	1.09824	0.997667	0.409	0.5726	0.992234	1.00313	0.932313	0.791455	1.09824	1.00088	0.791	0.901895	0.994778	1.00701	1.02665	0.854634	1.23328	0.994347	0.129	0.364875	0.987097	1.00165	0.843607	0.677328	1.05071	0.999803	0.984	0.984	0.982582	1.01733	0.994119	0.590295	1.6742
Milk	Gram	200	0.999543	0.168	0.320727	0.998894	1.00019	0.912542	0.801389	1.03911	0.999543	0.168	0.320727	0.998894	1.00019	0.912542	0.801389	1.03911	0.9997	0.454	0.83125	0.998932	1.00047	0.94185	0.807543	1.0985	0.99977	0.483	0.780231	0.999142	1.0004	0.955075	0.842267	1.08299	0.999246	0.477	0.9702	0.997214	1.00128	0.859954	0.572316	1.29215
Red Meat	Gram	90	0.999055	0.293	0.473308	0.99731	1.0008	0.918421	0.784702	1.07493	0.999055	0.293	0.473308	0.99731	1.0008	0.918421	0.784702	1.07493	0.998977	0.384	0.83125	0.99671	1.00125	0.912015	0.743336	1.11897	0.998988	0.277	0.5817	0.99718	1.0008	0.912935	0.775563	1.07464	1.00071	0.755	0.9702	0.996488	1.00495	1.06596	0.728619	1.55949
Processed Meat	Gram	70	0.999734	0.873	0.873	0.996715	1.00276	0.98157	0.794247	1.21307	0.999734	0.873	0.873	0.996715	1.00276	0.98157	0.794247	1.21307	1.00163	0.338	0.83125	0.99833	1.00495	1.12107	0.889579	1.41281	1.0005	0.746	0.863211	0.997611	1.0034	1.0359	0.845859	1.26864	1.00164	0.756	0.9702	0.991896	1.01147	1.12115	0.565764	2.22174
Sugar-Sweetened Beverages	Gram	335	1.00023	0.022	0.189	1.00003	1.00043	1.08117	1.01123	1.15595	1.00023	0.022	0.2835	1.00003	1.00043	1.08117	1.01123	1.15595	1.00038	1e-08	0	1.00025	1.0005	1.13421	1.08733	1.18311	1.0002	0.008	0.168	1.00005	1.00035	1.06965	1.01773	1.12421	1.00027	0.044	0.581	1.00001	1.00054	1.09575	1.00231	1.19791
Fibre	Gram	30	0.989225	0.136	0.2961	0.975242	1.00341	0.722522	0.471381	1.10746	0.989225	0.136	0.320727	0.975242	1.00341	0.722522	0.471381	1.10746	0.988794	0.246	0.83125	0.970247	1.0077	0.713146	0.404076	1.25862	1.00224	0.773	0.863211	0.987955	1.01672	1.0693	0.695215	1.64468	1.03049	0.189	0.756	0.985442	1.07761	2.46243	0.644063	9.41455
Polyunsaturated Fat	% energy	7	0.992448	0.642	0.709579	0.962368	1.02347	0.948318	0.764517	1.17631	0.992448	0.642	0.709579	0.962368	1.02347	0.948318	0.764517	1.17631	0.996633	0.874	0.9177	0.958807	1.03595	0.976668	0.744936	1.28049	0.97052	0.118	0.364875	0.934777	1.00763	0.811019	0.62367	1.05465	1.01685	0.764	0.9702	0.91705	1.12751	1.12408	0.545444	2.31657
Omega-3	Gram	0.45	0.999906	0.033	0.189	0.999818	0.999993	0.999957	0.999918	0.999997	0.999906	0.158	0.320727	0.999774	1.00004	0.999957	0.999899	1.00002	0.999894	0.237	0.83125	0.999719	1.00007	0.999952	0.999874	1.00003	0.999979	0.746	0.863211	0.999856	1.0001	0.99999	0.999935	1.00005	1.00012	0.46	0.9702	0.999803	1.00044	1.00006	0.999911	1.0002
Omega-6	% energy	9.5	0.933998	0.051	0.189	0.871992	1.00041	0.522743	0.272187	1.00394	0.933998	0.051	0.2835	0.871992	1.00041	0.522743	0.272187	1.00394	0.975491	0.57	0.855	0.897695	1.06003	0.789992	0.358692	1.7399	0.951436	0.183	0.427	0.884363	1.0236	0.623169	0.311166	1.24801	1.14142	0.299	0.897	0.891119	1.46203	3.51349	0.334493	36.9055
Calcium	Gram	0.7	1.25347	0.141	0.2961	0.928039	1.69301	1.17133	0.949066	1.44564	1.25347	0.141	0.320727	0.928039	1.69301	1.17133	0.949066	1.44564	1.16575	0.475	0.83125	0.772026	1.76028	1.11333	0.834338	1.48562	1.40176	0.034	0.1785	1.0253	1.91644	1.26669	1.01764	1.57669	0.640536	0.471	0.9702	0.195533	2.0983	0.732117	0.319047	1.67999
Sodium	Gram	2	0.954893	0.588	0.693	0.812243	1.1226	0.91182	0.659738	1.26022	0.954893	0.588	0.693	0.812243	1.1226	0.91182	0.659738	1.26022	1.08961	0.412	0.83125	0.890484	1.33327	1.18725	0.792961	1.7776	0.937844	0.44	0.77	0.799198	1.10054	0.879552	0.638717	1.21119	1.02074	0.924	0.9702	0.693119	1.50321	1.0419	0.480414	2.25964
Trans Fat	% energy	2	0.68587	0.054	0.189	0.467075	1.00715	0.470417	0.218159	1.01436	0.68587	0.054	0.2835	0.467075	1.00715	0.470417	0.218159	1.01436	0.624363	0.085	0.595	0.365085	1.06778	0.38983	0.133287	1.14015	0.735346	0.11	0.364875	0.504302	1.07224	0.540733	0.254321	1.1497	0.916945	0.871	0.9702	0.346888	2.42381	0.840789	0.120331	5.87484
Saturated Fat	% energy	11	0.981538	0.069	0.207	0.961993	1.00148	0.814667	0.652964	1.01641	0.981538	0.069	0.2898	0.961993	1.00148	0.814667	0.652964	1.01641	0.998738	0.922	0.922	0.975826	1.02219	0.986209	0.764009	1.27303	0.975039	0.025	0.1785	0.953693	0.996863	0.757255	0.593599	0.966032	1.00575	0.837	0.9702	0.955631	1.05851	1.06516	0.607002	1.86912
Monounsaturated Fat	% energy	13	0.979409	0.104	0.273	0.955133	1.0043	0.763014	0.550593	1.05739	0.979409	0.104	0.312	0.955133	1.0043	0.763014	0.550593	1.05739	0.996142	0.81	0.901895	0.967074	1.02608	0.950988	0.647107	1.39757	0.97859	0.139	0.364875	0.950946	1.00704	0.754759	0.520031	1.09544	1.05865	0.163	0.756	0.977302	1.14677	2.09791	0.741949	5.93197
Cholesterol	Miligram	300	1.00014	0.594	0.693	0.999634	1.00065	1.04383	0.895986	1.21607	1.00014	0.594	0.693	0.999634	1.00065	1.04383	0.895986	1.21607	0.99992	0.816	0.901895	0.999284	1.00056	0.976168	0.806665	1.18129	1.00017	0.535	0.8025	0.999651	1.00069	1.05169	0.900599	1.22812	1.00031	0.678	0.9702	0.998901	1.00173	1.0981	0.71895	1.67721
Iron	Miligram	9	0.969633	0.034	0.189	0.942335	0.997721	0.757643	0.58593	0.979679	0.969633	0.052	0.2835	0.939887	1.00032	0.757643	0.572372	1.00288	0.955159	0.031	0.3255	0.916099	0.995884	0.661728	0.454445	0.96356	0.98691	0.425	0.77	0.955991	1.01883	0.888177	0.666937	1.18281	0.994686	0.919	0.9702	0.905109	1.09313	0.953179	0.407669	2.22865
Vitamin D	Microgram	10	0.991957	0.05	0.189	0.983965	1.00001	0.922418	0.850736	1.00014	0.991957	0.091	0.312	0.982701	1.0013	0.922418	0.839878	1.01307	1.0015	0.796	0.901895	0.99083	1.01229	1.01511	0.911995	1.12989	0.988941	0.026	0.1785	0.979292	0.998686	0.894755	0.811187	0.986933	0.997359	0.842	0.9702	0.973424	1.02188	0.973903	0.763875	1.24168

### Sheet: Table 6
Exposure	Units per day	Serving Size/RDI	Adjusted for energy, age, sex, education, marital status, weight, self-reported general health, self-reported memory, physical activity, alcohol intake and smoking								Removing influence: Adjusted for energy, age, sex and education								Removing extreme energy: Adjustd for energy, age, sex and education								Alternative cut-off: adjusted for energy, age, sex and education								Imputing missing data; adjusted for energy, age, sex and education
			Unscaled (units per day)					Scaled (serving size/RDI)			Unscaled (units per day)					Scaled (serving size/RDI)			Unscaled (units per day)					Scaled (serving size/RDI)			Unscaled (units per day)					Scaled (serving size/RDI)			Unscaled (units per day)					Scaled (serving size/RDI)
			RR	P	Q	LCI	UCI	RR	LCI	UCI	RR	P	Q	LCI	UCI	RR	LCI	UCI	RR	P	Q	LCI	UCI	RR	LCI	UCI	RR	P	Q	LCI	UCI	RR	LCI	UCI	RR	P	Q	LCI	UCI	RR	LCI	UCI
Fruit	Gram	80	0.999995	0.978	0.99699	0.99968	1.00031	0.999608	0.974706	1.02515	1.00001	0.951	0.978971	0.999691	1.00033	1.00088	0.975592	1.02682	0.999923	0.667	0.805398	0.999585	1.00026	0.993843	0.967357	1.02105	0.999984	0.657	0.805398	0.999915	1.00005	0.998705	0.993228	1.00421	0.999978	0.903	0.959848	0.999628	1.00033	0.999592	0.984937	1.0145
Vegetable	Gram	80	0.999977	0.905	0.959848	0.999634	1.00032	0.998186	0.971113	1.02601	0.999969	0.867	0.948281	0.999631	1.00031	0.997515	0.970876	1.02489	0.999981	0.918	0.9639	0.999641	1.00032	0.998449	0.971697	1.02594	1.00005	0.126	0.42	0.999987	1.0001	1.00361	0.998989	1.00824	0.999954	0.783	0.882447	0.999623	1.00029	0.994718	0.979545	1.01013
Legumes	Gram	150	1.00048	0.452	0.7155	0.999251	1.00171	1.0748	0.893758	1.29251	1.00037	0.578	0.768228	0.999113	1.00162	1.05658	0.875425	1.27523	1.00051	0.446	0.7155	0.999227	1.00179	1.079	0.89054	1.30733	1	0.998	0.998	0.999787	1.00021	0.999955	0.968524	1.03241	1.00019	0.757	0.863967	0.999004	1.00137	1.02383	0.927643	1.12998
Wholegrains	Gram	75	0.999363	0.107	0.40875	0.998588	1.00014	0.953312	0.89944	1.01041	0.999384	0.016	0.20125	0.998883	0.999886	0.954837	0.919567	0.99146	0.999456	0.017	0.20125	0.999008	0.999903	0.959989	0.928299	0.99276	0.999735	0.011	0.20125	0.999531	0.999939	0.980348	0.965457	0.995468	0.999735	0.472	0.7155	0.999011	1.00046	0.973013	0.942562	1.00443
Nuts and Seeds	Gram	30	0.998107	0.44	0.7155	0.993404	1.00283	0.944744	0.819926	1.08856	0.997429	0.299	0.640714	0.992635	1.00225	0.925675	0.801097	1.06963	0.997655	0.346	0.672778	0.992851	1.00248	0.931999	0.806337	1.07724	1.00073	0.06	0.370588	0.999968	1.0015	1.02229	0.999035	1.04608	0.997305	0.19	0.539189	0.99327	1.00136	0.976001	0.918626	1.03698
Milk	Gram	200	0.99983	0.495	0.721875	0.999352	1.00031	0.96653	0.878411	1.06349	0.999691	0.213	0.554302	0.999208	1.00018	0.940156	0.853451	1.03567	0.999724	0.267	0.596489	0.99924	1.00021	0.946308	0.858986	1.04251	1.00008	0.083	0.3948	0.99999	1.00016	1.01552	0.99797	1.03338	0.999766	0.361	0.676875	0.99926	1.00027	1.02942	0.980708	1.08067
Red Meat	Gram	90	0.999133	0.226	0.554302	0.997738	1.00053	0.92493	0.815613	1.0489	0.999119	0.205	0.551923	0.997762	1.00048	0.923723	0.817398	1.04388	0.999078	0.189	0.539189	0.997706	1.00045	0.920301	0.813298	1.04138	0.999927	0.553	0.754091	0.999691	1.00016	0.993416	0.972555	1.01472	0.999118	0.178	0.539189	0.99783	1.00041	1.02736	0.965546	1.09314
Processed Meat	Gram	70	1.00139	0.222	0.554302	0.999171	1.00361	1.10189	0.94361	1.28671	1.00096	0.399	0.710085	0.998766	1.00315	1.06933	0.917196	1.24669	1.00081	0.477	0.7155	0.998624	1.003	1.05839	0.908099	1.23355	0.999892	0.619	0.792622	0.99948	1.0003	0.992454	0.964252	1.02148	1.00083	0.426	0.7155	0.998786	1.00287	1.01105	0.924256	1.10598
Sugar-Sweetened Beverages	Gram	335	1.00023	0.004	0.105	1.00007	1.00039	1.08009	1.02495	1.13819	1.0003	1e-08	0	1.0002	1.0004	1.1046	1.06838	1.14205	1.00029	1e-08	0	1.0002	1.00039	1.10349	1.06766	1.14051	0.999979	0.2	0.551923	0.999948	1.00001	0.993089	0.982645	1.00364	1.00026	0	0	1.00012	1.0004	1.04381	1.01213	1.07611
Fibre	Gram	30	0.999942	0.992	0.998	0.989791	1.0102	0.998267	0.735036	1.35577	0.999113	0.015	0.20125	0.998398	0.999828	0.973727	0.953041	0.994861	0.999006	0.018	0.20125	0.998183	0.99983	0.970617	0.946902	0.994926	1.00046	0.652	0.805398	0.998538	1.00239	1.01389	0.957071	1.07409	0.998268	0.739	0.852692	0.988092	1.00855	0.825155	0.735352	0.925926
Polyunsaturated Fat	% energy	7	0.989977	0.468	0.7155	0.963934	1.01672	0.931916	0.773271	1.12311	0.983457	0.227	0.554302	0.957313	1.01031	0.88979	0.736847	1.07448	0.986037	0.313	0.644412	0.959706	1.01309	0.906257	0.749836	1.09531	1.00273	0.256	0.584348	0.99805	1.00744	1.01928	0.986432	1.05322	0.979457	0.082	0.3948	0.956822	1.00263	0.923089	0.845063	1.00832
Omega-3	Gram	0.45	0.999966	0.511	0.735	0.999868	1.00006	0.999985	0.999941	1.00003	0.999962	0.457	0.7155	0.999865	1.00006	0.999983	0.999939	1.00003	0.999976	0.64	0.805398	0.999878	1.00007	0.999989	0.999945	1.00003	0.999992	0.437	0.7155	0.999973	1.00001	0.999996	0.999988	1.00001	0.999962	0.489	0.721875	0.999854	1.00007	0.999987	0.999961	1.00001
Omega-6	% energy	9.5	0.975432	0.37	0.681579	0.924441	1.02923	0.789531	0.47408	1.31488	0.968054	0.239	0.557667	0.917373	1.02153	0.734589	0.440746	1.22433	0.970471	0.282	0.616875	0.919266	1.02453	0.752204	0.449462	1.25886	0.996915	0.608	0.788148	0.985599	1.00836	0.971072	0.871273	1.0823	0.975716	0.361	0.676875	0.925323	1.02885	0.950606	0.714844	1.26412
Calcium	Gram	0.7	1.18927	0.18	0.539189	0.923586	1.53138	1.129	0.945876	1.34759	1.24115	0.084	0.3948	0.971131	1.58625	1.16326	0.979703	1.38121	1.24537	0.082	0.3948	0.97224	1.59523	1.16603	0.980486	1.38668	1.01687	0.464	0.7155	0.973195	1.06251	1.01178	0.98116	1.04336	1.26212	0.067	0.390833	0.983266	1.62005	1.03336	0.944271	1.13085
Sodium	Gram	2	1.01674	0.79	0.882447	0.906106	1.14088	1.03375	0.821028	1.3016	0.991173	0.886	0.959072	0.88595	1.10889	0.982424	0.784907	1.22964	0.978824	0.735	0.852692	0.869976	1.10129	0.958097	0.756859	1.21284	1.00438	0.675	0.805398	0.984889	1.02426	1.00878	0.970005	1.04911	1.01408	0.806	0.890842	0.906443	1.13451	1.0804	0.945584	1.23443
Trans Fat	% energy	2	0.695164	0.021	0.20125	0.510285	0.947025	0.483253	0.260391	0.896857	0.714968	0.027	0.218077	0.530824	0.962992	0.51118	0.281775	0.927354	0.701406	0.022	0.20125	0.517587	0.95051	0.491971	0.267896	0.903468	0.964541	0.235	0.557667	0.909008	1.02347	0.930338	0.826295	1.04748	0.803328	0.089	0.3948	0.624023	1.03415	0.775614	0.550791	1.0922
Saturated Fat	% energy	11	0.987216	0.115	0.416379	0.971541	1.00314	0.868024	0.727901	1.03512	0.986804	0.104	0.40875	0.971116	1.00274	0.864048	0.724408	1.03061	0.986156	0.094	0.3948	0.970183	1.00239	0.857835	0.71679	1.02663	0.999123	0.602	0.788148	0.995942	1.00231	0.990397	0.956254	1.02576	0.992662	0.313	0.644412	0.978505	1.00702	0.959979	0.871335	1.05765
Monounsaturated Fat	% energy	13	0.993969	0.562	0.756538	0.974418	1.01391	0.924367	0.71398	1.19675	0.990984	0.387	0.700603	0.971134	1.01124	0.888928	0.683326	1.15639	0.989739	0.333	0.659717	0.969495	1.01041	0.874517	0.66849	1.14404	0.998656	0.543	0.750197	0.99445	1.00288	0.982662	0.93021	1.03807	0.993779	0.532	0.7448	0.974381	1.01356	0.879361	0.760133	1.0173
Cholesterol	Miligram	300	1.00016	0.436	0.7155	0.999766	1.00055	1.04885	0.932198	1.1801	1.00008	0.705	0.831742	0.999696	1.00046	1.02337	0.912889	1.14722	1.00009	0.673	0.805398	0.999699	1.00047	1.02644	0.913767	1.15301	0.999903	0.023	0.20125	0.999819	0.999987	0.971347	0.947272	0.996034	1.00012	0.52	0.737838	0.999762	1.00047	0.989169	0.930635	1.05137
Iron	Miligram	9	0.980758	0.128	0.42	0.956528	1.0056	0.83957	0.670315	1.05156	0.974833	0.045	0.315	0.950798	0.999475	0.795007	0.635029	0.995286	0.973717	0.038	0.285	0.949483	0.998569	0.786854	0.627168	0.987197	1.00439	0.092	0.3948	0.999281	1.00952	1.04017	0.993548	1.08899	0.979006	0.048	0.315	0.958633	0.999812	0.891781	0.805107	0.987785
Vitamin D	Microgram	10	0.994068	0.109	0.40875	0.986858	1.00133	0.942237	0.876083	1.01339	0.99437	0.124	0.42	0.987241	1.00155	0.945101	0.879496	1.0156	0.994739	0.158	0.502727	0.98749	1.00204	0.948616	0.881715	1.02059	1.00005	0.932	0.968911	0.998938	1.00117	1.00053	0.989434	1.01175	0.996772	0.328	0.659717	0.9903	1.00328	0.98562	0.948091	1.02464
